# Are the relevant risk factors being adequately captured in empirical studies of smoking initiation? A machine learning analysis based on the Population Assessment of Tobacco and Health study

**DOI:** 10.1101/2022.09.18.22280076

**Authors:** Thuy T. T. Le, Mona Issabakhsh, Yameng Li, Luz María Sánchez-Romero, Jiale Tan, Rafael Meza, David Levy, David Mendez

**Affiliations:** University of Michigan, School of Public Health, Department of Health Management and Policy, Ann Arbor, MI, USA; University of Michigan School of Public Health, Department of Epidemiology, Ann Arbor, MI, USA; Georgetown University-Lombardi Comprehensive Cancer Center, Washington, DC, USA; Integrative Oncology, BC Cancer Research Institute, Vancouver BC

## Abstract

Cigarette smoking continues to pose a threat to public health. Identifying individual risk factors for smoking initiation is essential to further mitigate this epidemic. To our knowledge, no study today has used Machine Learning (ML) techniques to automatically uncover informative predictors of smoking onset among adults using the Population Assessment of Tobacco and Health (PATH) study. In this work, we employed Random Forest paired with Recursive Feature Elimination to identify relevant PATH variables that predict smoking initiation among adult never smokers at baseline between two consecutive PATH waves. We included all potentially informative baseline variables in wave 1 (wave 4) to predict past 30-day smoking status in wave 2 (wave 5). Using the first and most recent pairs of PATH waves was found sufficient to identify the key risk factors of smoking initiation and test their robustness over time. As a result, classification models suggested about 60 informative PATH variables among more than 200 candidate variables in each baseline wave. With these selected predictors, the resulting models have a high discriminatory power with the area under the Specificity-Sensitivity curves of around 80%. We examined the chosen variables and discovered important features. Across the considered waves, three factors, (i) BMI, (ii) dental/oral health status, and (iii) taking anti-inflammatory or pain medication, robustly appeared as significant predictors of smoking initiation, besides other well-established predictors. Our work demonstrates that ML methods are useful to predict smoking initiation with high accuracy, identify novel smoking initiation predictors, and enhance our understanding of tobacco use behaviors.
