## Appendix for "Are the relevant risk factors being adequately captured in empirical studies of smoking initiation? A machine learning analysis based on the Population Assessment of Tobacco and Health study"

### Sheet: Wave 1
List of all relevant predictors of smoking initiation in wave 1
Category	Variable	Description
Age	R01R_A_AGECAT7	﻿R01R_A_AGECAT7: DERIVED - Age range when interviewed (7 levels)
BMI	R01R_A_BMI	﻿R01R_A_BMI: DERIVED - Body mass index (BMI)
Dental/Oral care	R01_AX0002	R01_AX0002: Saw a dentist in past 12 months
	R01_AX0130	R01_AX0130: Ever had treatment for gum disease
Education	R01R_A_AM0018	﻿R01R_A_AM0018: DERIVED - Highest grade or level of school completed (6 levels)
	R01_AM0019	R01_AM0019: Currently enrolled in a degree program
Employment status	R01_AM0014	R01_AM0014: Current employment status
Household size	R01R_HHSIZE5	﻿R01R_HHSIZE5: DERIVED - Total number of people in the HH (capped at 5)
	R01R_HHYOUTH	﻿R01R_HHYOUTH: DERIVED - Presence of people less than age 18 in the HH
Financial status	R01_AM0015	R01_AM0015: Because of shortage of money were you unable to pay important bills on time in the past 30 days
Internet use	R01_AX0486	R01_AX0486: How often do you use the internet
Financial status & Physical/Mental health status	R01_AX0185	R01_AX0185: Self perception of quality of life
Census region	R01X_CB_REGION	R01X_CB_REGION: DERIVED - Census region
Taking anti-inflammatory or pain medication	R01_AX0158_01	R01_AX0158_01: Takes anti-inflammatory or pain medication: Aspirin
	R01_AX0158_02	R01_AX0158_02: Takes anti-inflammatory or pain medication: Tylenol (Acetaminophen)
	R01_AX0158_04	R01_AX0158_04: Takes anti-inflammatory or pain medication: Other medications (Ibuprofen, Motrin, Advil, Naprosyn, Aleve)
Mental health status	R01_AX0091	R01_AX0091: Self perception of mental health
	R01_AX0102	R01_AX0102: Rating of how well you carried out your usual social activities and roles in past 7 days
	R01_AX0103	R01_AX0103: How often you have been bothered by emotional problems such as feeling anxious, depressed or irritable in past 7 days
	R01_AX0161	R01_AX0161: Last time you had significant problems with: Feeling very trapped, lonely, sad, blue, depressed or hopeless about the future
	R01_AX0163	R01_AX0163: Last time you had significant problems with: Feeling very anxious, nervous, tense, scared, panicked or like something bad was going to happen
	R01_AX0165	R01_AX0165: Last time you did the following two or more times: Lied or conned to get things you wanted or to avoid having to do something
	R01_AX0166	R01_AX0166: Last time you did the following two or more times: Had a hard time paying attention at school, work or home
	R01_AX0251	R01_AX0251: Last time you did the following two or more times: Gave answers before the other person finished asking the question
Experimentation with other tobacco products (OTP)	R01R_A_FMR_EXPR_ECIG	﻿R01R_A_FMR_EXPR_ECIG
	R01R_A_NVR_ECIG	﻿R01R_A_NVR_ECIG: DERIVED - Wave 1 Adult Never E-Cigarette User
	R01R_A_NVR_GTRAD	﻿R01R_A_NVR_GTRAD: DERIVED - Wave 1 Adult Never Traditional Cigar User
	R01R_A_NVR_GRILLO	﻿R01R_A_NVR_GRILLO: DERIVED - Wave 1 Adult Never Cigarillo User
	R01R_A_FMR_EXPR_HOOK	﻿R01R_A_FMR_EXPR_HOOK: DERIVED - Wave 1 Adult Former Experimental Hookah User
	R01R_A_EVR_TOB	﻿R01R_A_EVR_TOB: DERIVED - Wave 1 Adult Ever Any Tobacco User
	R01R_A_NVR_TOB	﻿R01R_A_NVR_TOB: DERIVED - Wave 1 Adult Never Any Tobacco User
Race	R01R_A_RACECAT3	﻿R01R_A_RACECAT3: DERIVED - Race from the interview (3 levels)
Household rules about tobacco use	R01_AR1045	R01_AR1045: Statement that best describes rules about smoking a combustible tobacco product inside your home
	R01_AR1050	R01_AR1050: Statement that best describes rules about using non-combustible tobacco products inside your home
Gender/Sexual orientation	R01R_A_SEX	R01R_A_SEX: DERIVED - Gender from the interview
	R01R_A_SEXORIENT2	﻿R01R_A_SEXORIENT2: DERIVED - Adult sexual orientation (2 levels)
Social influence	R01_AX0068	R01_AX0068: Number of hours in past 7 days that you were in close contact with others when they were smoking
Specimen collection status	R01R_A_BIOCOLLECT_URINE	﻿R01R_A_BIOCOLLECT_URINE: DERIVED - Urine specimen collected
	R01R_A_BIOCOLLECT_BLOOD	﻿R01R_A_BIOCOLLECT_BLOOD: DERIVED - Blood specimen collected
Exposure to radio/TV	R01_AX0494	R01_AX0494: Hours spent watching TV on a typical day
	R01_AX0060	R01_AX0060: Hours spent listening to the radio on a typical day
Tobacco risk perceptions/awareness	R01_AR0141	R01_AR0141: How often have you seen a list of the chemicals contained in tobacco products in the past 12 months
	R01_AR0142	R01_AR0142: How often have you thought about the chemicals contained in tobacco in the past 12 months
	R01_AR0005	R01_AR0005: How often have you noticed health warnings on cigarette packages in past 30 days
	R01_AX0005	R01_AX0005: How would you describe your overall opinion of tobacco
	R01_AN0250	R01_AN0250: Extent to which you believe nicotine to be the main substance that makes people want to use tobacco products
	R01_AR0143	R01_AR0143: Likeliness of using a tobacco product if it claimed to be less harmful to health than other tobacco products
	R01_AC9050	R01_AC9050: General perception: Harmfulness of cigarettes to health
	R01_AC1110	R01_AC1110: General perception: Harmfulness of today's cigarettes compared to those of five years ago
	R01_AC9075	R01_AC9075: Based on your knowledge / belief, smoking cigarettes can cause: Blindness in smokers
	R01_AC9085	R01_AC9085: Based on your knowledge / belief, smoking cigarettes can cause: Bladder cancer in smokers
	R01_AC9110	R01_AC9110: Based on your knowledge / belief, smoking cigarettes can cause: Heart attack in non-smokers from second-hand smoke
	R01_AC9120	R01_AC9120: Extent to which you believe nicotine in cigarettes to be the chemical that causes most of the cancer caused by smoking
	R01_AX0007	R01_AX0007: General perception: Most people's opinion of using tobacco
Physical health status	R01_AX0090	R01_AX0090: Self perception of physical health
	R01_AX0088	R01_AX0088: Self perception of overall health
	R01_AX0001	R01_AX0001: Saw a medical doctor in past 12 months
	R01_AX0302	R01_AX0302: Visited an emergency room or urgent care center for a health problem of your own in past 12 months
	R01_AX0097_04	R01_AX0097_04: Your health limits you in: Walking 1 mile
	R01_AX0101	R01_AX0101: Rating of fatigue on average in the past 7 days
Exposure to tobacco products/tobacco advertisements	R01_AD1001	R01_AD1001: Ever seen or heard of dissolvable tobacco before this study
	R01_AX0205	R01_AX0205: Saw cigarette or other tobacco packages displayed inside or outside shops or stores where tobacco products are sold in the past 30 days
	R01_AX0177	R01_AX0177: How often have you noticed things that promote tobacco in the past 6 months

### Sheet: Wave 4
List of all relevant predictors of smoking initiation in wave 4
Catergory	Variable	Description
Adult type classification	R04_ADULTTYPE	﻿R04_ADULTTYPE: Wave 4 adult type classification
Age	R04R_A_AGECAT6	﻿R04R_A_AGECAT6: DERIVED - Age range at the time of interview (6 levels)
BMI	R04R_A_BMI	﻿R04R_A_BMI: DERIVED - Body Mass Index
Census Region	R04X_CB_REGION	﻿R04X_CB_REGION: DERIVED - Census Region
Dental/Oral care	R04_AX0726	R04_AX0726: Self perception of teeth and gum health
	R04_AX0725	R04_AX0725: Number of times you brush your teeth in one day
	R04_AX0696	R04_AX0696: In the last seven days, number of times used dental floss or any other device to clean between teeth
Education	R04R_A_AM0018_V2	﻿R04R_A_AM0018_V2: DERIVED - Recoded education level (5 levels)
Employment status	R04_AM0014	R04_AM0014: Current employment status
Exposure to anti-tobacco advertisements	R04_AX0777	R04_AX0777: In past 12 months, how often saw an anti-tobacco advertising campaign
Financial status	R04_AM0015	R04_AM0015: In past 30 days, because of shortage of money were you unable to pay important bills on time
Financial situation & Physical/Mental health status	R04_AX0185	R04_AX0185: Self perception of quality of life
	R04_AX0185_12M	R04_AX0185_12M: Self perception of quality of life now compared with 12 months ago
Marital status	R04R_A_AT0047	﻿R04R_A_AT0047: DERIVED - Recoded marital status (3 levels)
Taking anti-inflammatory or pain medication	R04_AX0158_01	R04_AX0158_01: Takes anti-inflammatory or pain medication: Aspirin
Mental health status	R04_AX0091	R04_AX0091: Self perception of mental health
	R04_AX0092	R04_AX0092: Level of satisfaction with social activities and relationships
	R04_AX0103	R04_AX0103: In past 7 days, how often you have been bothered by emotional problems
	R04_AX0102	R04_AX0102: In past 7 days, rating of how well you carried out your usual social activities and roles
	R04_AX0163	R04_AX0163: Last time you had significant problems with: Feeling very anxious, nervous, tense, scared, panicked or like something bad was going to happen
	R04_AX0164	R04_AX0164: Last time you had significant problems with: Becoming very distressed and upset when something reminded you of the past
	R04_AX0165	R04_AX0165: Last time you did the following two or more times: Lied or conned to get things you wanted or to avoid having to do something
	R04_AX0251	R04_AX0251: Last time you did the following two or more times: Gave answers before the other person finished asking the question
Experimentation with other tobacco products (OTP)	R04R_A_EVR_EPRODS	﻿R04R_A_EVR_EPRODS: DERIVED - Wave 4 Adult Ever Electronic Nicotine Product User
	R04R_A_CUR_EDSD_EPRODS	﻿R04R_A_CUR_EDSD_EPRODS: DERIVED - Wave 4 Adult Current Every Day/Some Day (Without Threshold) Electronic Nicotine Product User
	R04R_A_P30D_EPRODS	﻿R04R_A_P30D_EPRODS: DERIVED - Wave 4 Adult Past 30 Day Electronic Nicotine Product User
	R04R_A_FMR_EXPR_EPRODS	﻿R04R_A_FMR_EXPR_EPRODS: DERIVED - Wave 4 Adult Former Experimental Electronic Nicotine Product User
	R04R_A_P30D_GRILLO	﻿R04R_A_P30D_GRILLO: DERIVED - Wave 4 Adult Past 30 Day Cigarillo Smoker
	R04R_A_P30D_CIGAR	﻿R04R_A_P30D_CIGAR: DERIVED - Wave 4 Adult Past 30 Day Cigar Smoker
	R04R_A_P30D_HOOK	﻿R04R_A_P30D_HOOK: DERIVED - Wave 4 Adult Past 30 Day Hookah Smoker
Race	R04R_A_RACECAT3	﻿R04R_A_RACECAT3: DERIVED - Recoded race (3 levels)
Smoking intention	R04_AC1104	R04_AC1104: Think you will try a cigarette soon
Social influence	R04_AX0741_01	R04_AX0741_01: People who are important to you use the following products: Cigarettes
	R04_AX0741_07	R04_AX0741_07: People who are important to you use the following products: Shisha or hookah tobacco
	R04_AX0741_09	R04_AX0741_09: People who are important to you use the following products: Other types of smokeless tobacco
	R04_AX0068	R04_AX0068: In past 7 days, number of hours that you were in close contact with others when they were smoking
Specimen collection status	R04R_A_BIOCOLLECT_BLOOD	﻿R04R_A_BIOCOLLECT_BLOOD: DERIVED - Blood Specimen Collected
Exposure to Radio/TV	R04_AX0494	R04_AX0494: Amount of time spent watching TV or videos that include commercials on an average weekday
	R04_AX0474	R04_AX0474: Amount of time spent watching television and steaming videos that include commercials on an average weekend day
	R04_AX0060	R04_AX0060: Amount of time spent listening to the radio or online radio stations that include commercials on an average weekday
	R04_AX0061	R04_AX0061: Amount of time spent listening to the radio or online radio stations that include commercials on an average weekend day
Time living in the US	R04R_A_AM0065_V2	﻿R04R_A_AM0065_V2: DERIVED - Recoded number of years in US (2 levels)
Tobacco risk perceptions/awareness	R04_AR0142	R04_AR0142: In past 12 months, how often have you thought about the chemicals contained in tobacco products
	R04_AC9050	R04_AC9050: General perception: Harmfulness of cigarettes to health
	R04_AC9046	R04_AC9046: General perception: Harmfulness of certain types of cigarettes to health
	R04_AC1110	R04_AC1110: General perception: Harmfulness of today's cigarettes compared to those of five years ago
	R04_AC9120	R04_AC9120: Extent to which you believe nicotine in cigarettes to be the chemical that causes most of the cancer caused by smoking
	R04_AE9050	R04_AE9050: General perception: Harmfulness of using e-cigarettes or other electronic nicotine products to health
	R04_AV1170	R04_AV1170: General perception: How much people harm themselves when they use e-cigarettes or other electronic nicotine products on some days but not every day
	R04_AG9055	R04_AG9055: General perception: Harmfulness of filtered cigars to health
	R04_AG1110	R04_AG1110: General perception: Harmfulness of today's traditional cigars, cigarillos or filtered cigars compared to those of five years ago
	R04_AH9050	R04_AH9050: General perception: Harmfulness of shisha or hookah tobacco to health
	R04_AH9044	R04_AH9044: General perception: How harmful to be around people who are smoking shisha or hookah tobacco
	R04_AU9050	R04_AU9050: General perception: Harmfulness of snus to health
	R04_AU1110	R04_AU1110: General perception: Harmfulness of today's snus compared to those of five years ago
	R04_AC9075	R04_AC9075: Level of agreement - based on your belief, smoking can cause: blindness in smokers
	R04_AC9043	R04_AC9043: Level of agreement - based on your belief, smoking can cause: diabetes in smokers
Physical health status	R04_AX0090	R04_AX0090: Self perception of physical health
	R04_AX0088	R04_AX0088: Self perception of overall health
	R04_AX0241	R04_AX0241: How many days in typical week you do any physical activity or exercise of at least moderate intensity

### Sheet: Wave1_Top20
Top 20 variables in wave 1
Ranking	Variable	Description	Importance score [0-100]
1	R01R_A_BMI	Body mass index (BMI)	100
2	R01_AX0005(5)	R01_AX0005: How would you describe your overall opinion of tobacco (5 = Very negative)	98.43
3	R01_AX0068	R01_AX0068: Number of hours in past 7 days that you were in close contact with others when they were smoking	97.25
4	R01R_A_NVR_TOB(2)	R01R_A_NVR_TOB: DERIVED - Wave 1 Adult Never Any Tobacco User (2 = No)	68.99
5	R01R_A_EVR_TOB(2)	R01R_A_EVR_TOB: DERIVED - Wave 1 Adult Ever Any Tobacco User (2 = No)	64.62
6	R01_AX0091(2)	R01_AX0091: Self perception of mental health (2 = Very good)	63.75
7	R01_AR0143(4)	R01_AR0143: Likeliness of using a tobacco product if it claimed to be less harmful to health than other tobacco products (4 = Very unlikely)	63.73
8	R01_AX0005(3)	R01_AX0005: How would you describe your overall opinion of tobacco (3 = Neither positive nor negative)	50.93
9	R01_AC9050(5)	R01_AC9050: General perception: Harmfulness of cigarettes to health (5 = Extremely harmful)	47.33
10	R01R_A_NVR_ECIG(2)	R01R_A_NVR_ECIG: DERIVED - Wave 1 Adult Never E-Cigarette User (2 = No)	46.06
11	R01_AN0250(4)	R01_AN0250: Extent to which you believe nicotine to be the main substance that makes people want to use tobacco products (4 = Very much)	41.47
12	R01R_A_SEX(2)	R01R_A_SEX: DERIVED - Gender from the interview (2 = Female)	38.87
13	R01R_A_NVR_GRILLO(2)	R01R_A_NVR_GRILLO: DERIVED - Wave 1 Adult Never Cigarillo User (2 = No)	38.23
14	R01_AR0143(3)	R01_AR0143: Likeliness of using a tobacco product if it claimed to be less harmful to health than other tobacco products (3 = Somewhat unlikely)	33.83
15	R01_AX0163(4)	R01_AX0163: Last time you had significant problems with: Feeling very anxious, nervous, tense, scared, panicked or like something bad was going to happen (4 = Never)	33.21
16	R01_AR0005(5)	R01_AR0005: How often have you noticed health warnings on cigarette packages in past 30 days (5 = Very often)	32.72
17	R01_AX0102(2)	R01_AX0102: Rating of how well you carried out your usual social activities and roles in past 7 days (2 = Very good)	32.53
18	R01_AX0060(5)	R01_AX0060: Hours spent listening to the radio on a typical day (5 = More than 4 hours)	31.67
19	R01_AC9120(4)	R01_AC9120: Extent to which you believe nicotine in cigarettes to be the chemical that causes most of the cancer caused by smoking (4 = Very much)	30.82
20	R01_AC1110(3)	R01_AC1110: General perception: Harmfulness of today's cigarettes compared to those of five years ago (3 = About the same)	30.08

### Sheet: Wave4_Top20
Top 20 variables in wave 4
Ranking	Variable	Description	Importance score [0-100]
1	R04R_A_BMI	R04R_A_BMI: DERIVED - Body Mass Index (BMI)	100
2	R04_ADULTTYPE(2)	R04_ADULTTYPE: Wave 4 adult type classification (2 = Aged-up adult)	83.42
3	R04R_A_EVR_EPRODS(2)	R04R_A_EVR_EPRODS: DERIVED - Wave 4 Adult Ever Electronic Nicotine Product User (2 = No)	72.91
4	R04_AX0068	R04_AX0068: In past 7 days, number of hours that you were in close contact with others when they were smoking	69.81
5	R04_AX0696	R04_AX0696: In the last seven days, number of times used dental floss or any other device to clean between teeth	68.29
6	R04R_A_AT0047(3)	R04R_A_AT0047: DERIVED - Recoded marital status (3 levels) (3 = Never married)	59.35
7	R04_AX0165(4)	R04_AX0165: Last time you did the following two or more times: Lied or conned to get things you wanted or to avoid having to do something (4 = Never)	56.45
8	R04R_A_FMR_EXPR_EPRODS(2)	R04R_A_FMR_EXPR_EPRODS: DERIVED - Wave 4 Adult Former Experimental Electronic Nicotine Product User (2 = No)	50.36
9	R04_AX0725	R04_AX0725: Number of times you brush your teeth in one day	48.9
10	R04_AC1104(4)	R04_AC1104: Think you will try a cigarette soon (4 = Definitely not)	43.83
11	R04_AX0741_01(2)	R04_AX0741_01: People who are important to you use the following products: Cigarettes (2 = Not Marked)	43.13
12	R04R_A_P30D_EPRODS(2)	R04R_A_P30D_EPRODS: DERIVED - Wave 4 Adult Past 30 Day Electronic Nicotine Product User (2 = No)	42.04
13	R04R_A_AM0018_V2(5)	R04R_A_AM0018_V2: DERIVED - Recoded education level (5 levels) (5 = Bachelor's degree or advanced degree)	38.02
14	R04_AX0165(2)	R04_AX0165: Last time you did the following two or more times: Lied or conned to get things you wanted or to avoid having to do something (2 = 2 to 12 months ago)	37.85
15	R04R_A_P30D_CIGAR(2)	R04R_A_P30D_CIGAR: DERIVED - Wave 4 Adult Past 30 Day Cigar Smoker (2 = No)	37.11
16	R04R_A_RACECAT3(3)	R04R_A_RACECAT3: DERIVED - Recoded race (3 levels) (3 = Other)	34.45
17	R04_AX0164(4)	R04_AX0164: Last time you had significant problems with: Becoming very distressed and upset when something reminded you of the past (4 = Never)	33.91
18	R04R_A_BIOCOLLECT_BLOOD(2)	R04R_A_BIOCOLLECT_BLOOD: DERIVED - Blood Specimen Collected (2 = No)	32.75
19	R04_AX0251(4)	R04_AX0251: Last time you did the following two or more times: Gave answers before the other person finished asking the question (4 = Never)	32.52
20	R04_AX0777(3)	R04_AX0777: In past 12 months, how often saw an anti-tobacco advertising campaign (3 = Sometimes)	32.43
